# Systemic inflammation during fasting and postprandial states: a comprehensive study of key determinants in a deeply characterized cohort of young adults

**DOI:** 10.1101/2024.08.30.24312659

**Authors:** Parvaneh Ebrahimi, David Horner, David Burgner, Nicklas Brustad, Tingting Wang, Mina Ali, Liang Chen, Ann-Marie M Schoos, Klaus Bønnelykke, Jakob Stokholm, Evrim Acar, Nilo Vahman, Bo Chawes, Morten A. Rasmussen

## Abstract

Systemic inflammation contributes to the pathogenesis of many noncommunicable diseases. Additionally, postprandial inflammation can exacerbate systemic inflammation. These emphasize the need to examine inflammation in both fasting and postprandial states, to identify modifiable factors to alleviate inflammation. This study investigated a comprehensive list of factors spanning from foetal stage to young-adulthood against inflammation levels at fasting (chronic inflammation) and postprandial states (meal-induced transient inflammation). A meal challenge was undertaken in 18-year-olds *(n* = 298), and inflammation was assessed using the robust GlycA biomarker. Associations between inflammation and various factors were observed, some of which were sex-specific; e.g. the associations of alcohol consumption and smoking with inflammation were significantly stronger in females. Moreover, novel associations from gestation and early life (e.g. pregnancy smoking) were identified. Our findings highlight factors that should inform dietary and lifestyle interventions for reducing systemic inflammation and highlight the importance of considering inflammation in precision nutrition practices.
