## Supplementary material for "Systemic inflammation during fasting and postprandial states: a comprehensive study of key determinants in a deeply characterized cohort of young adults": Supplemental_Table2.xlsx

### Sheet: Fasting
					Coefficients			Model summary		ANOVA
category	factors	model type	adj. variable	stratification	estimate	sd.error	p-value	(adj) R^2	p-value	Eta squared (η2)	p-value
Gestation	alcohol	uni			-0.00117355	0.0136234	0.931411	2.50688e-05	0.931411
	smoking	multi	current smoking, social circumstances		0.0333221	0.0146533	0.0237107			0.0178232	0.0237107
	antibiotics	uni			0.00745336	0.0129631	0.56575	0.0011156	0.56575
	preeclampsia	uni			0.0112998	0.0141386	0.424832	0.00224407	0.424832
	cord blood cytokines	multi						-0.0218139	0.964507
Birth	gestational age	uni			-0.000278504	0.000547664	0.61146	0.000872898	0.61146
	birth weight	multi	current BMI		-0.0329312	0.00988554	0.000974615			0.0294482	0.000974615
	Apgar1	uni			0.00379311	0.00429441	0.377821	0.00267379	0.377821
	Apgar5	uni			0.00200997	0.0107638	0.851998	0.000119403	0.851998
Early life	breast feed- 6 mth	uni			-0.0339369	0.0124251	0.00668937	0.0247466	0.00668937
	breast milk fatty acids	multi						-0.000651581	0.482482
	breast milk cytokines	multi						0.0247187	0.238621
	infection- 3y	uni			-0.000735954	0.000891435	0.409803	0.00263485	0.409803
	passive smoking- 3yr	multi						0.0111525	0.0929754
	blood cytokines- 7yr	multi						-0.0141679	0.860454
	siblings	uni			0.014341	0.00875046	0.102469	0.0104234	0.102469
	growth trajectories	uni	current BMI							0.00687238	0.476421
	adiposity rebound (AR)- female	multi	current BMI	Stratified by sex; girls typically undergo (AR) earlier than boys	-0.00128528	0.00504996	0.799542			0.000406275	0.799542
	adiposity rebound (AR)- male	multi	current BMI		-0.0190778	0.00954891	0.0482409			0.0305009	0.0482409
	Tanner score- female	multi	body fat percentage	Stratified by sex; differences between physical measures used for Tanner staging	0.00897422	0.00480836	0.0640225			0.0176829	0.0640225
	Tanner score- male	multi	body fat percentage		0.00806501	0.00127054	2.67614e-09			0.00723303	0.29121
Current	Sex	uni			-0.0347703	0.0119593	0.00392026	0.0277641	0.00392026
	anthropometrics-female	backward selection		Stratified by sex; differences in body composition and fat distribution				0.298352	3.88913e-11
	anthropometrics-male	backward selection						0.120326	1.82366e-05
	genetic risk- female	backward selection		Stratified by sex; sex-specific differences observed in our analyses				0.0757139	0.00825034
	genetic risk- male	backward selection						0.107364	0.00522383
	Current smoking- female	multi	current BMI	Stratified by sex; sex-specific differences observed in our analyses	0.0608238	0.0214872	0.00528636			0.037695	0.00528636
	Current smoking- male	multi	current BMI		-0.00287477	0.0192578	0.881547			0.000142273	0.881547
	Current alcohol- female	uni		Stratified by sex; sex-specific differences observed in our analyses	0.0858621			0.0781655	0.000786505
	Current alcohol- male	uni			0.0339661			0.0272695	0.0520539
	Accelerometery- female	multi	current BMI	Stratified by sex; greater mean activity levels in boys than girls				0.0422122	0.0375301
	Accelerometery- male	multi	current BMI					-0.00352922	0.46608
	Sleep	uni			-0.0074866	0.00783445	0.340208	0.00368344	0.340208
	DAS- stress	uni			0.00217526	0.000768449	0.00499882	0.0292431	0.00499882
	Socialcircumstances	multi	current BMI		0.00136042	0.00536374	0.799962			0.000119549	0.876275
Clinical endpoints	HOMAIR- female	multi	current BMI	Stratified by sex; sex-specific physiological differences	0.0180505	0.0059835	0.00303592			0.0445783	0.00303592
	HOMAIR- male	multi	current BMI		0.01562	0.00746352	0.0382341			0.0284427	0.0382341
	blood pressure- female	uni		Stratified by sex; average lower blood pressure in girls	0.00316398	0.0013782	0.0230679	0.0337258	0.0230679
	blood pressure- male	uni			0.00323622	0.00120748	0.00823558	0.0484751	0.00823558
	Asthma	uni						0.00485254	0.487975
	Allergic rhinitis	uni			-0.0070925	0.0124854	0.570421	0.00108901	0.570421
	blood biochem.- blood count	multi						0.176234	6.57361e-11
	blood biochem.- inflammation	multi						0.271248	4.62169e-18
	blood biochem.- lipids/glucose	multi						0.290657	5.60349e-17
	blood biochem.- vitamin D	multi			-0.0008			0.0473029	0.000172938
	blood biochem.- liver	multi						0.110684	1.90547e-06
	blood biochem.- kidney	multi						0.127528	7.28314e-07
	blood biochem.- antibody	multi						-0.0042043	0.667039

### Sheet: Postprandial
						Coefficients			Model summary		ANOVA
category	factors	model type	adj. variable	stratification	time point (min)	estimate	sd.error	p-value	(adj) R^2	p-value	Eta squared (η2)	p-value
Gestation	alcohol	uni			90	0.0548043	0.126187	0.664379	0.000636845	0.664379
	alcohol	uni			240	-0.0120842	0.262789	0.963354	7.1437e-06	0.963354
	smoking	multi	current smoking, social circumstances		90	-0.0504777	0.13661	0.712028			0.00562741	0.201929
	smoking	multi	current smoking, social circumstances		240	-0.115984	0.28735	0.686786			0.00582233	0.195894
	antibiotics	uni			90	-0.193551	0.119647	0.106796	0.00876341	0.106796
	antibiotics	uni			240	-0.17236	0.249989	0.491068	0.0016034	0.491068
	preeclampsia	uni			90	-0.0832573	0.131391	0.526813	0.00141182	0.526813
	preeclampsia	uni			240	-0.016614	0.276467	0.952123	1.27157e-05	0.952123
	cord blood cytokines	multi			90				-0.0210733	0.951237
	cord blood cytokines	multi			240				-0.00881002	0.62723
Birth	gestational age	uni			90	0.00599557	0.00506454	0.237429	0.00471235	0.237429
	gestational age	uni			240	0.00428886	0.0105658	0.685095	0.000556349	0.685095
	birth weight	multi	current BMI		90	0.0501939	0.10327	0.627296			0.000796936	0.627296
	birth weight	multi	current BMI		240	0.0519314	0.215465	0.809707			0.000196819	0.809707
	Apgar1	uni			90	0.0520977	0.0411617	0.206638	0.00547488	0.206638
	Apgar1	uni			240	0.103002	0.0858468	0.231178	0.00492277	0.231178
	Apgar5	uni			90	-0.00864111	0.101883	0.932468	2.46342e-05	0.932468
	Apgar5	uni			240	0.00363331	0.212161	0.986348	1.00436e-06	0.986348
Early life	breast feed- 6 mth	uni			90	0.0203462	0.118935	0.864287	9.95304e-05	0.864287
	breast feed- 6 mth	uni			240	0.0681478	0.247557	0.783294	0.000257688	0.783294
	breast milk fatty acids	multi			90				0.000512936	0.469764
	breast milk fatty acids	multi			240				-0.00834367	0.563967
	breast milk cytokines	multi			90				-0.00695711	0.538941
	breast milk cytokines	multi			240				0.00303693	0.432585
	infection- 3y	uni			90	0.00433373	0.00858348	0.614066	0.000987071	0.614066
	infection- 3y	uni			240	0.00424013	0.0179292	0.813238	0.000216732	0.813238
	passive smoking- 3yr	multi			90				-0.00488918	0.672971
	passive smoking- 3yr	multi			240				-0.00240396	0.496275
	blood cytokines- 7yr	multi			90				-0.0103029	0.73879
	blood cytokines- 7yr	multi			240				-0.00454177	0.550623
	siblings	uni			90	0.141921	0.0842324	0.0932355	0.01101	0.0932355
	siblings	uni			240	0.175741	0.178133	0.324787	0.00380246	0.324787
	growth trajectories	uni	current BMI		90						0.0104557	0.376839
	growth trajectories	uni	current BMI		240						0.00883519	0.456536
	adiposity rebound- female	multi	body fat percentage	Stratified by sex; girls typically undergo (AR) earlier than boys	90	0.0174312	0.0541533	0.748108			0.000851139	0.748108
	adiposity rebound- female	multi	body fat percentage		240	0.053622	0.112936	0.635806			0.00183614	0.635806
	adiposity rebound- male	multi	body fat percentage		90	0.0174312	0.0914519	0.326078			0.00888001	0.326078
	adiposity rebound- male	multi	body fat percentage		240	0.053622	0.188265	0.092454			0.0257605	0.092454
	Tanner score- female	multi	body fat percentage	Stratified by sex; differences between physical measures used for Tanner staging	90	-0.0724296	0.0560248	0.198146			0.0114407	0.198146
	Tanner score- male	multi	body fat percentage		240	-0.123814	0.11549	0.285482			0.00788343	0.285482
	Tanner score- male	multi	body fat percentage		90	-0.0724296	0.0366341	0.330713			0.00696687	0.330713
	Tanner score- male	multi	body fat percentage		240	-0.123814	0.0764019	0.254886			0.0092908	0.254886
Current	Sex	uni			90	0.0739914	0.112296	0.510474	0.00146456	0.510474
	Sex	uni			240	0.171466	0.233747	0.4638	0.00181462	0.4638
	anthropometrics- female	backward selection		Stratified by sex; differences in body composition and fat distribution	90				0.0284314	0.0682243
	anthropometrics- female	backward selection			240				0.0276487	0.0922589
	anthropometrics- male	backward selection			90				0.00930231	0.197205
	anthropometrics- male	backward selection			240	0.0515799			0.0242031	0.0378309
	genetic risk- female	backward selection		Stratified by sex; sex-specific differences observed in our analyses	90
	genetic risk- female	backward selection			240				0.0314186	0.0422789
	genetic risk- male	backward selection			90				0.0929926	0.0011147
	genetic risk- male	backward selection			240				0.0841301	0.00198804
	Current smoking- female	multi	current BMI	Stratified by sex; sex-specific differences observed in our analyses	90	-0.865071	0.452536	0.0600806			0.0490737	0.0600806
	Current smoking- female	multi	current BMI		240	-1.86728	0.997609	0.0654791			0.0473121	0.0654791
	Current smoking- male	multi	current BMI		90	-0.865071	0.314181	0.710857			0.00186703	0.710857
	Current smoking- male	multi	current BMI		240	-1.86728	0.585445	0.883887			0.000285879	0.883887
	Current alcohol- female	uni		Stratified by sex; sex-specific differences observed in our analyses	90	-0.440343			0.0228854	0.0733458
	Current alcohol- female	uni			240	-0.834509			0.0189887	0.103208
	Current alcohol- male	uni			90	-0.0885114			0.00230298	0.574797
	Current alcohol- male	uni			240	-0.138126			0.00124039	0.680629
	Accelerometery-female	multi	current BMI	Stratified by sex; greater mean activity levels in boys than girls	90				-0.0187172	0.897799
	Accelerometery-female	multi	current BMI		240				-0.0199169	0.931267
	Accelerometery-male	multi	current BMI		90				-0.0158549	0.755757
	Accelerometery-male	multi	current BMI		240				-0.0073443	0.543185
	Sleep	multi			90	0.13688	0.0722084	0.0591762	0.0143396	0.0591762
	Sleep	multi			240	0.18353	0.149757	0.221549	0.00604376	0.221549
	Stress	uni			90	0.0151436	0.00736479	0.0407374	0.0156461	0.0407374
	Stress	uni			240	0.0334521	0.0151131	0.0277154	0.0180855	0.0277154
	Socialcircumstances	uni			90	0.12153	0.0546837	0.027037	0.0169766	0.027037
	Socialcircumstances	uni			240	0.192811	0.115038	0.0948182	0.00972682	0.0948182
Clinical endpoints	HOMAIR- female	multi	current BMI	Stratified by sex; sex-specific physiological differences	90	-0.0459739	0.0669543	0.493442			0.00330796	0.493442
	HOMAIR- female	multi	current BMI		240	-0.0391871	0.13973	0.779548			0.00055413	0.779548
	HOMAIR- male	multi	current BMI		90	0.0930929	0.0716355	0.195975			0.0123514	0.195975
	HOMAIR- male	multi	current BMI		240	0.353881	0.148039	0.0182074			0.0400915	0.0182074
	blood pressure- female	uni		Stratified by sex; average lower blood pressure in girls	90	0.00478846	0.0137406	0.727957	0.00080363	0.727957
	blood pressure- female	uni			240	0.0201449	0.0282887	0.477489	0.00334714	0.477489
	blood pressure- male	uni			90	0.0184384	0.0109176	0.0934557	0.0198277	0.0934557
	blood pressure- male	uni			240	0.0484794	0.0229003	0.0360173	0.0308053	0.0360173
	Asthma	uni			90				0.000585522	0.917237
	Asthma	uni			240				0.000639848	0.909912
	Allergic rhinitis	uni			90				0.000390169	0.734169
	Allergic rhinitis	uni			240				5.19577e-05	0.901386
	blood biochem.- blood count	multi			90				-0.0115523	0.8585
	blood biochem.- blood count	multi			240				-0.00201935	0.487182
	blood biochem.- inflammation	multi			90				-0.00195837	0.469864
	blood biochem.- inflammation	multi			240				-0.00727339	0.900714
	blood biochem.- lipids/glucose	multi			90				0.00140163	0.389026
	blood biochem.- lipids/glucose	multi			240				0.0215558	0.081619
	blood biochem.- vitamin D	multi			90	0.00709			0.0417835	0.000397953
	blood biochem.- vitamin D	multi			240	0.0129			0.0307526	0.0021166
	blood biochem.- liver	multi			90				0.00924281	0.208961
	blood biochem.- liver	multi			240				0.00676917	0.255941
	blood biochem.- kidney	multi			90				0.00398209	0.341727
	blood biochem.- kidney	multi			240				0.0205944	0.0994496
	blood biochem.- antibody	multi			90				-0.00392797	0.64165
	blood biochem.- antibody	multi			240				-0.0015375	0.458475
