## Supplementary material for "Systemic inflammation during fasting and postprandial states: a comprehensive study of key determinants in a deeply characterized cohort of young adults": Supplemental_Table3.xlsx

### Sheet: Sheet 1
Panel	Blood biochemistry tests
Antibody	P-Transglutaminase-Ab(IgA)
	P-Transglutaminase-Ab(IgG)
Blood count	B-Hæmoglobin
	B-Leukocytter
	B-Reticulocytter
	B-Trombocytter
	P-Koagulationsfaktor II+VII+X [INR]
Inflammation	B-Sedimentationsreaktion
	P-C-reaktivt protein [HSCRP]
Kidney	P-Calcium-ion frit (pH=7,4)
	P-Fosfat
	P-Kalium
	P-Karbamid
	P-Kreatinin;(enz.)
	P-Natrium
	P-Urat
	eGFR
Lipids/ Glucose	Hb(B)-Hæmoglobin A1c (IFCC)
	P-Glucose, middel (fra HbA1c)
	P-Kolesterol
	P-Kolesterol HDL
	P-Kolesterol LDL
	P-Triglycerid
Liver	P-Alanintransaminase [ALAT]
	P-Aspartattransaminase [ASAT]
	P-Basisk fosfatase
	P-Bilirubiner
	P-gamma-Glutamyltransferase
	P-Laktatdehydrogenase
Vitamin	P-25-OH-Vitamin D(D3+D2)
