## Supplementary material for "Systemic inflammation during fasting and postprandial states: a comprehensive study of key determinants in a deeply characterized cohort of young adults": Supplemental_Table4.xlsx

### Sheet: Sheet 1
Polygenic_ScoreID	PGS_Name	Reported_Trait	Mapped_Traits_EFO_label	Mapped_Traits_EFO_ID	PGS_Development_Method	PGS_Development_Details_Relevant_Parameters	Original_Genome_Build	Number_of_Variants	Number_of_Interaction_Terms	PGS_Publication_PGP_ID	Publication_PMID	Publication_doi	Score_and_results_match_the_original_publication	Ancestry_Distribution____Source_of_Variant_Associations_GWAS	Ancestry_Distribution____Score_Development_Training	Ancestry_Distribution____PGS_Evaluation	FTP_link	License_Terms_of_Use
PGS000314	GRS77_CRP	C-reactive protein	C-reactive protein measurement	EFO_0004458	GWAS-significant (lead and secondary) variants	beta coefficient for effect size after TRAILS' correction and used as weights for the GRS. R2 threshold = 0.1	GRCh37	77	0	PGP000092	32527150	10.1161/circgen.119.002775	TRUE	European:100		European:100	http://ftp.ebi.ac.uk/pub/databases/spot/pgs/scores/PGS000314/ScoringFiles/PGS000314.txt.gz	PGS obtained from the Catalog should be cited appropriately, and used in accordance with any licensing restrictions set by the authors. See EBI Terms of Use (https://www.ebi.ac.uk/about/terms-of-use/) for additional details.
PGS000329	PRS_CHD	Coronary heart disease	coronary artery disease	EFO_0001645	LDpred	ρ = 0.003; LD radius = 4000; LD reference panel = 2,690 Finnish individuals [autosomal variants only]	hg19	6423165	0	PGP000100	32273609	10.1038/s41591-020-0800-0	TRUE	European:100	European:100	European:100	http://ftp.ebi.ac.uk/pub/databases/spot/pgs/scores/PGS000329/ScoringFiles/PGS000329.txt.gz	PGS obtained from the Catalog should be cited appropriately, and used in accordance with any licensing restrictions set by the authors. See EBI Terms of Use (https://www.ebi.ac.uk/about/terms-of-use/) for additional details.
PGS000356	PRSWEB_PHECODE10001_UKBB-SAIGE-HRC-X10001_LASSOSUM_MGI_20200608	Any Cancer	cancer	EFO_0000311	Lassosum	s=0.2;Lambda=0.008859	GRCh37	179	0	PGP000118	32991828	10.1016/j.ajhg.2020.08.025	TRUE	European:100	European:100	European:100	http://ftp.ebi.ac.uk/pub/databases/spot/pgs/scores/PGS000356/ScoringFiles/PGS000356.txt.gz	PGS obtained from the Catalog should be cited appropriately, and used in accordance with any licensing restrictions set by the authors. See EBI Terms of Use (https://www.ebi.ac.uk/about/terms-of-use/) for additional details.
PGS000727	AF_PGS	Atrial fibrillation	atrial fibrillation	EFO_0000275	LD-thinning	UKB was used for thinning (bi-allelic SNPs, MAF > 1%, INFO > 0.4, excluding palindromic SNPs); r2 threshold = 0.9	GRCh37	2210336	0	PGP000137	34750571	10.1038/s42255-021-00478-5	TRUE	European:100		European:100	http://ftp.ebi.ac.uk/pub/databases/spot/pgs/scores/PGS000727/ScoringFiles/PGS000727.txt.gz	PGS obtained from the Catalog should be cited appropriately, and used in accordance with any licensing restrictions set by the authors. See EBI Terms of Use (https://www.ebi.ac.uk/about/terms-of-use/) for additional details.
PGS000805	GRS582_T2Deur	Type 2 diabetes	type 2 diabetes mellitus	MONDO_0005148	Genome-wide significant SNPs	NR	NR	582	0	PGP000193	34604815	10.1016/j.xhgg.2021.100029	TRUE	European:100		European:50|Additional Diverse Ancestries:50	http://ftp.ebi.ac.uk/pub/databases/spot/pgs/scores/PGS000805/ScoringFiles/PGS000805.txt.gz	Creative Commons Attribution-NonCommercial-NoDerivatives 4.0 International (CC BY-NC-ND 4.0)
PGS000810	wGRS136_Allergy	Allergic disease (asthma, hay fever or eczema)	allergic disease	MONDO_0005271	Variants significantly associated with allergic disease (asthma, hay fever or eczema)	P < 3e-8	GRCh37	136	0	PGP000195	29083406	10.1038/ng.3985	TRUE	European:100		European:100	http://ftp.ebi.ac.uk/pub/databases/spot/pgs/scores/PGS000810/ScoringFiles/PGS000810.txt.gz	PGS obtained from the Catalog should be cited appropriately, and used in accordance with any licensing restrictions set by the authors. See EBI Terms of Use (https://www.ebi.ac.uk/about/terms-of-use/) for additional details.
PGS000817	GRS200_GGT	Gamma-glutamyl transferase	serum gamma-glutamyl transferase measurement	EFO_0004532	Variants associated with gamma-glutamyl transferase levels	p < 1e-9	GRCh37	200	0	PGP000201	33972514	10.1038/s41467-021-22338-2	TRUE	European:100	European:100	European:100	http://ftp.ebi.ac.uk/pub/databases/spot/pgs/scores/PGS000817/ScoringFiles/PGS000817.txt.gz	PGS obtained from the Catalog should be cited appropriately, and used in accordance with any licensing restrictions set by the authors. See EBI Terms of Use (https://www.ebi.ac.uk/about/terms-of-use/) for additional details.
PGS000877	uwGRS53_IR	Insulin resistance	insulin resistance	EFO_0002614	C + T	Variants associated with insulin resistance phenotypes (higher fasting insulin adjusted for BMI, lower HDL cholesterol and higher triglycerides), p<0.005, lead SNP in each 1Mb region	GRCh37	53	0	PGP000223	27841877	10.1038/ng.3714	TRUE	European:100		Not Reported:71.4|European:14.3|Multi-ancestry (including European):14.3	http://ftp.ebi.ac.uk/pub/databases/spot/pgs/scores/PGS000877/ScoringFiles/PGS000877.txt.gz	PGS obtained from the Catalog should be cited appropriately, and used in accordance with any licensing restrictions set by the authors. See EBI Terms of Use (https://www.ebi.ac.uk/about/terms-of-use/) for additional details.
PGS000911	PRS_IS	Ischemic stroke	Ischemic stroke|stroke	HP_0002140|EFO_0000712	Lassoum		GRCh37	530933	0	PGP000239	34029116	10.1161/circgen.120.003168	TRUE	European:100	European:100	European:100	http://ftp.ebi.ac.uk/pub/databases/spot/pgs/scores/PGS000911/ScoringFiles/PGS000911.txt.gz	PGS obtained from the Catalog should be cited appropriately, and used in accordance with any licensing restrictions set by the authors. See EBI Terms of Use (https://www.ebi.ac.uk/about/terms-of-use/) for additional details.
PGS000965	GBE_HC219	Hypothyroidism/myxoedema	myxedema|hypothyroidism	EFO_1001055|EFO_0004705	snpnet		GRCh37	4535	0	PGP000244		10.1101/2021.09.02.21262942	TRUE		European:100	European:40|African:20|East Asian:20|South Asian:20	http://ftp.ebi.ac.uk/pub/databases/spot/pgs/scores/PGS000965/ScoringFiles/PGS000965.txt.gz	PGS obtained from the Catalog should be cited appropriately, and used in accordance with any licensing restrictions set by the authors. See EBI Terms of Use (https://www.ebi.ac.uk/about/terms-of-use/) for additional details.
PGS001043	GBE_HC55	Hyperthyroidism, thyrotoxicosis	Hyperthyroidism|Thyrotoxicosis	EFO_0009189|EFO_0009190	snpnet		GRCh37	69	0	PGP000244		10.1101/2021.09.02.21262942	TRUE		European:100	European:40|African:20|East Asian:20|South Asian:20	http://ftp.ebi.ac.uk/pub/databases/spot/pgs/scores/PGS001043/ScoringFiles/PGS001043.txt.gz	PGS obtained from the Catalog should be cited appropriately, and used in accordance with any licensing restrictions set by the authors. See EBI Terms of Use (https://www.ebi.ac.uk/about/terms-of-use/) for additional details.
PGS001108	GBE_INI23105	Basal metabolic rate	base metabolic rate measurement	EFO_0007777	snpnet		GRCh37	32154	0	PGP000244		10.1101/2021.09.02.21262942	TRUE		European:100	European:40|African:20|East Asian:20|South Asian:20	http://ftp.ebi.ac.uk/pub/databases/spot/pgs/scores/PGS001108/ScoringFiles/PGS001108.txt.gz	PGS obtained from the Catalog should be cited appropriately, and used in accordance with any licensing restrictions set by the authors. See EBI Terms of Use (https://www.ebi.ac.uk/about/terms-of-use/) for additional details.
PGS001335	GBE_BIN_FC4006150	Vascular/heart problems diagnosed by doctor High BP	cardiovascular disease	EFO_0000319	snpnet		GRCh37	14076	0	PGP000244		10.1101/2021.09.02.21262942	TRUE		European:100	European:40|African:20|East Asian:20|South Asian:20	http://ftp.ebi.ac.uk/pub/databases/spot/pgs/scores/PGS001335/ScoringFiles/PGS001335.txt.gz	PGS obtained from the Catalog should be cited appropriately, and used in accordance with any licensing restrictions set by the authors. See EBI Terms of Use (https://www.ebi.ac.uk/about/terms-of-use/) for additional details.
PGS001352	MAGICTA_EUR_PGS_HbA1c	Glycated haemoglobin levels (HbA1c)	HbA1c measurement	EFO_0004541	PRS-cs	auto	GRCh37	1018836	0	PGP000246	34059833	10.1038/s41588-021-00852-9	TRUE	European:100	European:100	African:50|East Asian:25|European:25	http://ftp.ebi.ac.uk/pub/databases/spot/pgs/scores/PGS001352/ScoringFiles/PGS001352.txt.gz	PGS obtained from the Catalog should be cited appropriately, and used in accordance with any licensing restrictions set by the authors. See EBI Terms of Use (https://www.ebi.ac.uk/about/terms-of-use/) for additional details.
PGS001842	portability-PLR_428	Congestive heart failure; nonhypertensive	congestive heart failure	EFO_0000373	Penalized regression (bigstatsr)	HapMap3 variants	GRCh37	2759	0	PGP000263	34995502	10.1016/j.ajhg.2021.11.008	TRUE		European:100	European:37.5|African:25|East Asian:12.5|Greater Middle Eastern:12.5|South Asian:12.5	http://ftp.ebi.ac.uk/pub/databases/spot/pgs/scores/PGS001842/ScoringFiles/PGS001842.txt.gz	PGS obtained from the Catalog should be cited appropriately, and used in accordance with any licensing restrictions set by the authors. See EBI Terms of Use (https://www.ebi.ac.uk/about/terms-of-use/) for additional details.
