## Supplementary material for "Systemic inflammation during fasting and postprandial states: a comprehensive study of key determinants in a deeply characterized cohort of young adults": Supplemental_Table5.xlsx

### Sheet: Metabolites groups
Groups	Metabolites
Cholesterol	Total cholesterol
	Total cholesterol minus HDL-C
	Remnant cholesterol (non-HDL, non-LDL -cholesterol)
	VLDL cholesterol
	Clinical LDL cholesterol
	LDL cholesterol
	HDL cholesterol
Triglycerides	Total triglycerides
	Triglycerides in VLDL
	Triglycerides in LDL
	Triglycerides in HDL
Phospholipids	Total phospholipids in lipoprotein particles
	Phospholipids in VLDL
	Phospholipids in LDL
	Phospholipids in HDL
Cholesteryl esters	Total esterified cholesterol
	Cholesteryl esters in VLDL
	Cholesteryl esters in LDL
	Cholesteryl esters in HDL
Total lipids	Total lipids in lipoprotein particles
	Total lipids in VLDL
	Total lipids in LDL
	Total lipids in HDL
Lipoprotein particle concentrations	Total concentration of lipoprotein particles
	Concentration of VLDL particles
	Concentration of LDL particles
	Concentration of HDL particles
Other lipids	Phosphoglycerides
	Ratio of triglycerides to phosphoglycerides
	Total cholines
	Phosphatidylcholines
	Sphingomyelins
Apolipoproteins	Apolipoprotein B
	Apolipoprotein A1
	Ratio of apolipoprotein B to apolipoprotein A1
Fatty acids	Total fatty acids
	Degree of unsaturation
	Omega-3 fatty acids
	Omega-6 fatty acids
	Polyunsaturated fatty acids
	Monounsaturated fatty acids
	Saturated fatty acids
	Linoleic acid
	Docosahexaenoic acid
	Ratio of omega-3 fatty acids to total fatty acids
	Ratio of omega-6 fatty acids to total fatty acids
	Ratio of polyunsaturated fatty acids to total fatty acids
	Ratio of monounsaturated fatty acids to total fatty acids
	Ratio of saturated fatty acids to total fatty acids
	Ratio of linoleic acid to total fatty acids
	Ratio of docosahexaenoic acid to total fatty acids
	Ratio of polyunsaturated fatty acids to monounsaturated fatty acids
	Ratio of omega-6 fatty acids to omega-3 fatty acids
Amino acids	Alanine
	Glutamine
	Glycine
	Histidine
	Total concentration of branched-chain amino acids (leucine + isoleucine + valine)
	Isoleucine
	Leucine
	Valine
	Phenylalanine
	Tyrosine
Glycolysis related metabolites	Glucose
	Lactate
	Pyruvate
	Citrate
	Glycerol
Ketone bodies	3-Hydroxybutyrate
	Acetate
	Acetoacetate
	Acetone

### Sheet: Models results
	fasting metabolome versus fasting GlycA			fasting metabolome versus postprandial GlycA (240min)			postprandial metabolome versus postprandial GlycA (240min)
Metabolites groups	adj.r.squared	p.value		adj.r.squared	p.value		adj.r.squared	p.value
Cholesterol	0.273886	9.00427e-20		0.133006	2.53274e-09		0.718986	2.45484e-77
Triglycerides	0.322604	1.12519e-24		0.065393	8.80984e-05		0.691388	4.03061e-74
Phospholipids	0.322582	1.1305e-24		0.0738308	2.57378e-05		0.833929	2.47331e-113
Cholesteryl esters	0.24804	3.8807e-18		0.0721569	3.29079e-05		0.665236	5.58156e-69
Total lipids	0.299864	1.32483e-22		0.0795568	1.10386e-05		0.86531	1.34588e-126
Other lipids	0.510427	2.1963e-44		0.196218	1.7791e-13		0.821591	1.02288e-107
Apolipoproteins	0.213935	6.30397e-16		0.0423769	0.00131358		0.673554	1.51311e-71
Fatty acids	0.462334	1.44297e-33		0.130326	2.42513e-07		0.881158	7.71125e-121
Amino acids	0.102051	4.14444e-06		0.0709172	0.000182822		0.342133	9.25716e-24
Glycolysis related metabolites	0.177621	1.42025e-12		0.107043	1.68252e-07		0.0464249	0.00129036
Ketone bodies	0.0630855	0.000118516		0.0170335	0.0609343		0.014799	0.0813069
Lipoprotein particle concentrations	0.31915	2.34612e-24		0.0747515	2.24763e-05		0.738479	1.36408e-84
